# Causal relationships between anthropometric traits, bone mineral density, osteoarthritis and spinal stenosis: a Mendelian randomization investigation

**DOI:** 10.1101/2023.08.10.23293938

**Authors:** Maria K Sobczyk, Benjamin G Faber, Lorraine Southam, Monika Frysz, April Hartley, Eleftheria Zeggini, The Genetics of Osteoarthritis Consortium, Haotian Tang, Tom R Gaunt

## Abstract

**Background:** Spinal stenosis is a common condition among older individuals, with significant morbidity attached. Little is known about its risk factors but degenerative conditions, such as osteoarthritis (OA) have been identified for their mechanistic role. This study aims to explore causal relationships between anthropometric risk factors, osteoarthritis, and spinal stenosis using Mendelian randomization (MR) techniques.

**Methods:** We applied two-sample univariable and multivariable MR to investigate the causal relationships between genetic liability for select risk factors (including adiposity and skeletal traits) and spinal stenosis. Next, we examined the genetic relationship between osteoarthritis and spinal stenosis with LD score regression and CAUSE MR method. Using multivariable MR, osteoarthritis and BMI were then tested as potential mediators of the causal pathways identified.

**Results:** Our analysis revealed strong evidence for the effect of higher BMI (OR=1.54, 95% CI: 1.41-1.69, p-value=2.7 x 10^-21^), waist (OR=1.43, 95% CI: 1.15-1.79, p-value=1.5 x 10^-3^) and hip (OR=1.50, 95% CI: 1.27-1.78, p-value=3.3 x 10^-6^) circumference on spinal stenosis. Strong associations were observed for higher bone mineral density (BMD): total body (OR=1.21, 95% CI: 1.12-1.29, p-value=1.6 x 10^-7^), femoral neck (OR=1.35, 95% CI: 1.09-1.37, p-value=7.5 x 10^-7^), and lumbar spine (OR=1.38, 95% CI: 1.25-1.52, p-value=4.4 x 10^-11^). We detected high genetic correlations between spinal stenosis and osteoarthritis (rg range: 0.47-0.66), with Bayesian CAUSE results supporting a causal effect of osteoarthritis on spinal stenosis (OR_all OA_=1.6, 95% CI:1.41-1.79). Direct effects of BMI, total body/femoral neck/lumbar spine BMD on spinal stenosis remained after adjusting for osteoarthritis and/or BMI in the multivariable MR.

**Conclusions:** Genetic susceptibility to anthropometric risk factors, particularly higher BMI and bone mineral density can increase the risk of spinal stenosis, independent of osteoarthritis status. These results improve our understanding of spinal stenosis aetiology and may inform preventative strategies and treatments.
