## Supplementary material for "Causal relationships between anthropometric traits, bone mineral density, osteoarthritis and spinal stenosis: a Mendelian randomization investigation": Main Tables

### Sheet: Legend
Table 1. GWAS used as sources for instrumental variables in the study

### Sheet: Table 1
exposure	GWAS source	Includes UKBB?	sample size (cases/controls)	number of SNP instruments*	R2* %	Mean F-statistic	Pubmed ID
Anthropometric risk factors
body mass index (BMI)	GIANT	N	339224	78	0.0156436	65.6994	25673413
body mass index (BMI)	GIANT	Y	681275	496	0.0490842	72.6619	30124842
hip circumference	GIANT	N	213038	52	0.013732	54.9884	25673413
waist circumference	GIANT	N	232101	42	0.0108517	59.2558	25673413
waist-to-hip ratio	GIANT	N	212244	29	0.00676922	48.336	25673413
systolic blood pressure	ICBP	Y	757601	444	0.0463461	33428.4	30224653
diastolic blood pressure	ICBP	Y	757601	447	0.047991	35357.9	30224653
height	GIANT	N	253288	381	0.119562	78.1988	25282103
total body BMD1	GEFOS	Y	56284	84	0.09714	65.2163	30598549
femoral neck BMD1	GEFOS	N	32735	18	0.0196282	54.5753	26367794
femoral neck BMD1	UKBB	Y	38645	45	0.0631992	54.3639	This study
lumbar spine BMD1	GEFOS	N	28498	23	0.024777	48.244	26367794
circulating calcium	UKBB	Y	361194	233	0.118484	101.432	This study
circulating phosphate	UKBB	Y	361194	148	0.0480882	93.2169	Neale lab**
Osteoarthritis
Hip OA2 with UKBB	GO Consortium	Y	36,445 / 316,943	40	0.00526053	46.1968	34450027
Hip OA2 no UKBB	GO Consortium	N	25,237 / 272,284	14	0.00316346	37.6726	34450027
KneeHip OA2 with UKBB	GO Consortium	Y	89,625 / 399,222	39	0.00321475	40.1248	34450027
KneeHip OA2 no UKBB	GO Consortium	N	60,683 / 282,999	8	0.000933068	37.6726	34450027
Knee OA2 with UKBB	GO Consortium	Y	62,603 / 332,423	31	0.00308643	39.1631	34450027
Knee OA2 no UKBB	GO Consortium	N	43,102 / 254,144	4	0.000540478	40.169	34450027
All OA2 with UKBB	GO Consortium	Y	177,591 / 647,127	31	0.00141541	37.4	34450027
All OA2 no UKBB	GO Consortium	N	108,970 / 399,281	4	0.000469669	35.4847	34450027
Spine OA2 with UKBB	GO Consortium	Y	27,916 / 303,489	1	9.14341e-05	30.3043	34450027
Spine OA2 no UKBB	GO Consortium	N	16,777 / 258,933	1	9.14341e-05	30.3043	34450027
HipOA	arcOGEN	Y	15,704 / 378,169	26	0.00300344	1183.12	30664745
KneeHipOA	arcOGEN	Y	39,427 / 378,169	25	0.00232299	970.159	30664745
KneeOA	arcOGEN	Y	24,955 / 378,169	8	0.000932387	375.917	30664745
Spinal stenosis
spinal stenosis	FinnGen	N	16,698 / 248,831	21	0.00274527	40.8322	36653562
spinal stenosis	PheWeb UKBB	Y	3,713 / 390,237	NA	NA	NA	32504056
*MR analyses using FinnGen spinal stenosis GWAS dataset as outcome
**Available via OpenGWAS id: ukb-d-30810_irnt
1 BMD - bone mineral density
2 OA - osteoarthritis
